# Impact of genome build on RNA-seq interpretation and diagnostics

**DOI:** 10.1101/2024.01.11.24301165

**Authors:** Rachel A. Ungar, Pagé C. Goddard, Tanner D. Jensen, Fabien Degalez, Kevin S. Smith, Christopher A. Jin, Undiagnosed Diseases Network, Devon E. Bonner, Jonathan A. Bernstein, Matthew T. Wheeler, Stephen B. Montgomery

## Abstract

Transcriptomics is a powerful tool for unraveling the molecular effects of genetic variants and disease diagnosis. Prior studies have demonstrated that choice of genome build impacts variant interpretation and diagnostic yield for genomic analyses. To identify the extent genome build also impacts transcriptomics analyses, we studied the effect of the hg19, hg38, and CHM13 genome builds on expression quantification and outlier detection in 386 rare disease and familial control samples from both the Undiagnosed Diseases Network (UDN) and Genomics Research to Elucidate the Genetics of Rare Disease (GREGoR) Consortium. We identified 2,800 genes with build-dependent quantification across six routinely-collected biospecimens, including 1,391 protein-coding genes and 341 known rare disease genes. We further observed multiple genes that only have detectable expression in a subset of genome builds. Finally, we characterized how genome build impacts the detection of outlier transcriptomic events. Combined, we provide a database of genes impacted by build choice, and recommend that transcriptomics-guided analyses and diagnoses are cross-referenced with these data for robustness.
