## Supplemental Table 1 Legend, Supplemental Tables 2-8 for "Impact of genome build on RNA-seq interpretation and diagnostics"

### Sheet: S1 - Build-dependent gene annot
Column	Description	Notes
tissue	sample biotype for expression-dependent metrics (columns 14-29)	Blood, Fibroblast, PBMC, Muscle, iPSC, iPSC_NPC
gene_id	Ensembl or CHM13 identifier for the gene taken from the hg38 annotation where possible, and hg19 or CHM13 if no corresponding hg38 ID was available	string
gene_name	HGNC Gene symbol or CHM13-assigned gene name for the gene taken from the hg38 annotation where possible, and hg19 or CHM13 if no corresponding hg38 ID was available	string
gene_id_hg19	ensembl ID in hg19 genome annotation (GENCODEv35lift37)	string
gene_id_hg38	ensembl ID in hg38 genome annotation (GENCODEv35)	string
gene_id_chm13	CHM13 identifier in the CHM13 genome annotation (GENCODEv35 CAT/liftoff v2.0)	string
gene_name_hg19	HGNC gene symbol in hg19 genome annotation (GENCODEv35lift37)	string
gene_name_hg38	HGNC gene symbol in hg38 genome annotation (GENCODEv35)	string
gene_name_chm13	HGNC gene symbol in the CHM13 genome annotation (GENCODEv35 CAT/liftoff v2.0) where possible; otherwise, unique CHM13-provided gene name	string
biotype_hg19	Gene biotype in hg19 genome annotation (GENCODEv35lift37)	categorical; levels: protein_coding, transcribed_unitary_pseudogene, transcribed_unprocessed_pseudogene, processed_pseudogene, lncRNA, polymorphic_pseudogene, unprocessed_pseudogene, transcribed_processed_pseudogene, pseudogene, IG_V_pseudogene, unitary_pseudogene, lincRNA, TR_V_pseudogene, IG_V_gene, antisense, misc_RNA, snRNA, miRNA, snoRNA, rRNA_pseudogene, rRNA, TR_V_gene, processed_transcrip…
biotype_hg38	Gene biotype in hg38 genome annotation (GENCODEv35)	categorical; levels: protein_coding, transcribed_unitary_pseudogene, transcribed_unprocessed_pseudogene, processed_pseudogene, lncRNA, polymorphic_pseudogene, unprocessed_pseudogene, transcribed_processed_pseudogene, IG_V_pseudogene, unitary_pseudogene, TR_V_pseudogene, IG_V_gene, snRNA, miRNA, misc_RNA, snoRNA, rRNA_pseudogene, rRNA, TR_V_gene, Mt_tRNA, Mt_rRNA, IG_C_gene, IG_J_gene, TR_J_gene, …
biotype_chm13	Gene biotype in the CHM13 genome annotation (GENCODEv35 CAT/liftoff v2.0)	categorical; levels: StringTie, protein_coding, transcribed_unitary_pseudogene, transcribed_unprocessed_pseudogene, processed_pseudogene, lncRNA, polymorphic_pseudogene, unprocessed_pseudogene, transcribed_processed_pseudogene, IG_V_pseudogene, unitary_pseudogene, TR_V_pseudogene, IG_V_gene, snRNA, miRNA, misc_RNA, snoRNA, rRNA_pseudogene, rRNA, TR_V_gene, Mt_tRNA, Mt_rRNA, IG_C_gene, IG_J_gene, …
mean_tpm_expressed_hg19	Mean expression (TPM) for given gene in given tissue (column 1) across all samples with sufficient expression (TPM > 0.1)	numeric; NA - no samples with sufficient expression
mean_tpm_expressed_hg38
mean_tpm_expressed_chm13
median_tpm_expressed_hg19	Median expression (TPM) for given gene in given tissue (column 1) across all samples with sufficient expression (TPM > 0.1)	numeric; NA - no samples with sufficient expression
median_tpm_expressed_hg38
median_tpm_expressed_chm13
is_expressed_30pct_hg19	Indicates if the given gene was expressed with a TPM > 0.01 in at least 30% of the samples for the given biosample type (column 1); sample sizes per biosample type are provided in table S2	binary; NA - not annotated in build / could not assess expression
is_expressed_30pct_hg38
is_expressed_30pct_chm13
logFC_hg38_hg19	Differential quantification logFC value for the hg19:hg38 comparison in the given biosample type	numeric; NA - not tested for differential expression
adj_pval_hg38_hg19	Differential quantification FDR-adjusted p-value for the hg19:hg38 comparison in the given biosample type	numeric; NA - not tested for differential expression
logFC_chm13_hg38	Differential quantification logFC value for the hg38:chm13 comparison in the given biosample type	numeric; NA - not tested for differential expression
adj_pval_chm13_hg38	Differential quantification FDR-adjusted p-value for the hg38:chm13 comparison in the given biosample type	numeric; NA - not tested for differential expression
mean_multi_mapped_hg19	Mean number of reads aligned to gene that were dropped from quantification due to multimapping
mean_multi_mapped_hg38
mean_multi_mapped_chm13
hg19_hg38_annotation_comparison	Gene status in the hg19:hg38 annotation comparison if the gene was present in either genome annotation	categorical; levels: 1_to_1, hg19_spec_gene, hg38_spec_gene
hg19_hg38_gene_model_comparison	Gene model comparison for hg19:hg38 if the gene was present in both annotations; assessment was performed stepwise rather than in parallel, so the categories are ordinal	ordinal: levels: identical gene model > transcript_count_diff > exon_count_diff > exon_length_diff
hg19_hg38_gene_similarity	Jaccard similarity index score for genes with identical gene models in the annotations but non-identical sequences from the final assembly	numeric; NA - not tested OR identical sequence)
num_exons_hg19	Number of unique exons, summed across all transcripts
num_exons_hg38	Number of unique exons, summed across all transcripts
num_transcripts_hg19	Number of unqiue transcripts in gene annotation
num_transcripts_hg38	Number of unqiue transcripts in gene annotation
hg19_issue	Comma+space (', ') delimited list of GRC reported issues overlapping this gene (based on UCSC browser track)
hg38_issue	Comma+space (', ') delimited list of GRC reported issues overlapping this gene (based on UCSC browser track)
chm13_issue	Comma+space (', ') delimited list of documented CHM13 issues overlapping this gene (based on Telomere2Telomere issues github)
hg19_blacklist_reason	Type of blacklisted region the gene overlaps (if any), based on ENCODE blacklist
hg38_blacklist_reason	Type of blacklisted region the gene overlaps (if any), based on ENCODE blacklist
chm13_blacklist_reason	Type of blacklisted region the gene overlaps (if any), based on ExcluderRanges blacklist
hg38_chm13_annotation_comparison	Gene status in the hg38:chm13 annotation comparison if the gene was present in either genome annotation	categorical; levels: 1_to_1, hg19_spec_gene, hg38_spec_gene
hg38_chm13_gene_model_comparison	Gene model comparison for hg38:chm13 if the gene was present in both annotations; assessment was performed stepwise rather than in parallel, so the categories are ordinal	ordinal: levels: identical gene model > transcript_count_diff > exon_count_diff > exon_length_diff
hg38_chm13_gene_similarity	Jaccard similarity index score for genes with identical gene models in the annotations but non-identical sequences from the final assembly	numeric; NA - not tested OR identical sequence)
num_exons_chm13	Number of unique exons, summed across all transcripts
num_transcripts_chm13	Number of unqiue transcripts in gene annotation
discrep_var_hg19_hg38
build_change_hg19_hg38
build_change_hg38_chm13
is_omim_gene	Indicates if the gene is an OMIM gene with a known molecular link to a disease phenotype (OMIM phenotype map category: 3)
omim_pheno	Related OMIM phenotype
omim_confidence	OMIM phenotype mapping key (range: 1-4)
omim_status	Text description of OMIM phenotype mapping key	(1) the disorder was positioned by mapping of the wildtype gene (2) the disease phenotype itself was mapped (3) the molecular basis of the disorder is known (4) the disorder is a chromosome deletion or duplication syndrome
is_opentargets_gene	Indicates if the gene is considered a disease gene based on evidence from Open Targets (association score >= 0.8)
top_opentargets_pheno	Lists the top associated disease in Open Targets
top_opentargets_score	Open Targets association score for top associated gene
is_cancer_gene	Indicates if the gene is linked to a cancer in COSMC
cosmic_cancer_syndrome	Name of the associated cancer
cosmic_germline	Indicates if the cancer association is based on germline variants of the gene
cosmic_somatic	Indicates if the cancer association is based on somatic variants of the gene

### Sheet: S2-Cohort
Table S1: Cohort demographics
	All	Cases	Controls
n
Blood	283	171	112
Fibroblast	66	63	3
PBMC	12	11	1
Muscle	11	11	0
iPSC	8	8	0
iPSC_NPC	6	6	0

### Sheet: S3-Annotation-specific quantifi
Table S3: Annotation-specific quantification
hg19 annotation-specific for hg38 vs hg19
tissue	Number of annotation-specific genes	Numbed of protein-coding annotation-specific genes	Number of erroneous annotation-specific genes	Number of clinically significant annotation-specific genes	Number of annotation-specific genes quantified	Numbed of protein-coding annotation-specific genes quantified	Number of erroneous annotation-specific genes quantified	Number of clinically significant annotation-specific genes quantified
Blood	3515	156	1583	0	102	32	100	0
Fibroblast	3515	156	1583	0	62	24	60	0
iPS	3515	156	1583	0	122	36	117	0
iPSC_NPC	3515	156	1583	0	122	37	111	0
Muscle	3515	156	1583	0	63	23	62	0
PBMC	3515	156	1583	0	77	27	77	0
All	3515	156	1583	0	169	42	155	0
hg38 annotation-specific for hg38 vs hg19
tissue	Number of annotation-specific genes	Numbed of protein-coding annotation-specific genes	Number of erroneous annotation-specific genes	Number of clinically significant annotation-specific genes	Number of annotation-specific genes quantified	Numbed of protein-coding annotation-specific genes quantified	Number of erroneous annotation-specific genes quantified	Number of clinically significant annotation-specific genes quantified
Blood	97	36	38	5	10	9	0	0
Fibroblast	97	36	38	5	8	8	0	0
iPS	97	36	38	5	10	8	1	0
iPSC_NPC	97	36	38	5	11	10	1	0
Muscle	97	36	38	5	9	8	0	0
PBMC	97	36	38	5	9	8	0	0
All	97	36	38	5	14	12	2	0
hg38 annotation-specific for hg38 vs chm13
tissue	Number of annotation-specific genes	Numbed of protein-coding annotation-specific genes	Number of erroneous annotation-specific genes	Number of clinically significant annotation-specific genes	Number of annotation-specific genes quantified	Numbed of protein-coding annotation-specific genes quantified	Number of erroneous annotation-specific genes quantified	Number of clinically significant annotation-specific genes quantified
Blood	322	108	233	3	49	29	31	1
Fibroblast	322	108	233	3	38	24	25	2
iPS	322	108	233	3	48	27	30	2
iPSC_NPC	322	108	233	3	56	37	37	2
Muscle	322	108	233	3	36	21	22	2
PBMC	322	108	233	3	43	26	26	1
All	322	108	233	3	68	41	46	3
chm13 annotation-specific for hg38 vs chm13
tissue	Number of annotation-specific genes	Numbed of protein-coding annotation-specific genes	Number of erroneous annotation-specific genes	Number of clinically significant annotation-specific genes	Number of annotation-specific genes quantified	Numbed of protein-coding annotation-specific genes quantified	Number of erroneous annotation-specific genes quantified	Number of clinically significant annotation-specific genes quantified
Blood	3573	804	2651	0	182	89	135	0
Fibroblast	3573	804	2651	0	113	60	85	0
iPS	3573	804	2651	0	197	90	133	0
iPSC_NPC	3573	804	2651	0	236	104	161	0
Muscle	3573	804	2651	0	98	46	71	0
PBMC	3573	804	2651	0	129	64	95	0
All	3573	804	2651	0	335	148	220	0

### Sheet: S4-Differential quantification
Table S4: Summarizes number of genes per tissue expressed and differentially quantified by build. Differentially quantified defined by p.adj < 0.01 and abs(logFC) >1 Genes excluded from analysis if they are only annotated in one build, or have 0 counts and < 0.1cpm in at least 30% of samples As of 11/16/2022, mitochondrial genes not filtered out
Tissue	hg19:hg38						hg38:chm13
	n dropped due to low expression	n tested	n tested protein-coding	n diff quantified: abs(logFC)>1	n diff quantified coding: abs(logFC)>1	mean logFC ± sd	n dropped due to low expression	n tested	n tested coding	n diff quantified	n diff quant protein-coding	mean logFC ± sd
Blood	38383	20498	13586	91	41	2.23 ± 1.3	38938	20268	13511	820	692	3.03 ± 1.82
Fibroblast	39836	19045	13412	71	43	2.47 ± 1.5	40342	18864	13370	889	778	3.33 ± 1.98
iPSC	32924	25957	15672	105	57	2.36 ± 1.55	33513	25693	15620	851	733	3.53 ± 2.07
iPSC_NPC	34236	24645	15367	98	51	2.38 ± 1.31	34795	24411	15329	938	795	2.84 ± 1.54
Muscle	38344	20537	14285	66	40	2.24 ± 1.31	38907	20299	14206	821	732	3.08 ± 1.69
PBMC	39658	19223	12976	77	37	2.39 ± 1.34	40219	18987	12892	711	600	3.46 ± 2.1
Total (union)	38383	31275	17186	202	94	2.34 ± 1.39	38938	30998	17154	1341	1058	3.2 ± 1.89
%Total protein coding	-	-	0.779799	-	0.00426517	-	-	-	0.778347	-	0.778347	-

### Sheet: S5-Build-exclusive quantificati
Table S5: Build-exclusive quantification
hg19 build-exclusive for hg38 vs hg19
	All genes				Threshold genes removed
Tissue	Number build-exclusive genes	Number protein-coding or lncRNA	Number erroneous or blacklisted	Number clinically relevant	Number build-exclusive genes	Number protein-coding or lncRNA	Number erroneous or blacklisted	Number clinically relevant
Blood	71	42	46	4	63	38	42	4
Fibroblast	54	30	39	4	49	28	36	4
iPS	96	48	64	4	0	0	0	0
iPSC_NPC	112	73	76	4	0	0	0	0
Muscle	79	48	62	3	0	0	0	0
PBMC	66	44	44	5	35	25	20	4
All	229	124	166	8	83	45	58	7
hg38 build-exclusive for hg38 vs hg19
	All genes				Threshold genes removed
Tissue	Number build-exclusive genes	Number protein-coding or lncRNA	Number erroneous or blacklisted	Number clinically relevant	Number build-exclusive genes	Number protein-coding or lncRNA	Number erroneous or blacklisted	Number clinically relevant
Blood	96	54	83	3	90	52	77	3
Fibroblast	249	183	103	16	61	38	49	1
iPS	120	51	96	1	0	0	0	0
iPSC_NPC	121	50	107	2	0	0	0	0
Muscle	91	45	81	7	0	0	0	0
PBMC	110	50	94	4	43	21	36	0
All	463	268	283	25	124	72	105	3
hg38 build-exclusive for hg38 vs chm13
	All genes				Threshold genes removed
Tissue	Number build-exclusive genes	Number protein-coding or lncRNA	Number erroneous or blacklisted	Number clinically relevant	Number build-exclusive genes	Number protein-coding or lncRNA	Number erroneous or blacklisted	Number clinically relevant
Blood	455	290	290	21	439	278	284	21
Fibroblast	534	369	277	31	321	216	202	15
iPS	603	328	357	27	0	0	0	0
iPSC_NPC	532	291	356	17	0	0	0	0
Muscle	518	313	332	45	0	0	0	0
PBMC	413	266	222	35	194	109	120	10
All	1611	956	927	103	585	379	380	32
chm13 build-exclusive for hg38 vs chm13
	All genes				Threshold genes removed
Tissue	Number build-exclusive genes	Number protein-coding or lncRNA	Number erroneous or blacklisted	Number clinically relevant	Number build-exclusive genes	Number protein-coding or lncRNA	Number erroneous or blacklisted	Number clinically relevant
Blood	252	166	87	16	213	134	84	12
Fibroblast	195	120	76	17	115	57	62	4
iPS	492	324	130	43	0	0	0	0
iPSC_NPC	426	311	134	42	0	0	0	0
Muscle	480	382	110	53	0	0	0	0
PBMC	224	155	92	19	71	45	47	3
All	1535	1155	328	166	272	154	110	14

### Sheet: S6-Descriptive outlier statisti
Table S6: Descriptive outliers. CHM13ensembl represents the CHM13 genes with their ensembl IDs. CHM13 uses the naming conventions from T2T.
		Blood				Fibroblast
build	data type	number of outlier events	number of outlier genes	number of unique OMIM outlier genes	percentage of unique OMIM outlier genes	number of outlier events	number of outlier genes	number of unique OMIM outlier genes	percentage of unique OMIM outlier genes
hg19	expression	64727	20158	3080	0.152793	4296	4073	764	0.17784
hg38	expression	64707	20142	3074	0.152616	4295	4073	759	0.176717
chm13	expression	65324	20188	NA	NA	4235	4017	NA	NA
chm13ensembl	expression	64323	19875	3068	0.154365	4201	3984	734	0.17472
hg19	splicing	43485	2247	2247	1	1676	257	257	0.153341
hg38	splicing	43805	2243	2243	1	1683	257	257	0.152704
chm13	splicing	44734	2253	2253	1	1697	262	262	0.15439

### Sheet: S7-Outliers comparisons
Table S7: Outlier Comparisons. This explores for a reference build, what proportion of these genes are also outliers in the comparison build across all individuals. For example, if a gene is an outlier in hg38 (reference) for an individual, is this gene an outlier for this individual also in chm13 (comparison). This is asked for all gene-individual pairs in a compairson. This question is asked at…
Expression / Splicing	Reference Build	Comparison Build	Tissue	Proportion Consistent	Proportion not in other build	Proportion Z<1	Proportion Z<2	Proportion Z<3	Number of OMIM genes Z<1	Number of OMIM genes Z<2	Number of OMIM genes Z<3	proportion of discrepant outliers with large differences (z<1/z<3)
splicing	hg38	chm13	blood	93.685	0.966	3.29	3.708	5.349	41	47	110	0.615068
splicing	hg38	chm13	fibroblast	95.96	0.059	1.426	1.485	3.981	0	0	2	0.358201
splicing	hg19	hg38	blood	96.403	2.024	1.049	1.175	1.573	9	10	24	0.666879
splicing	hg19	hg38	fibroblast	98.449	1.074	0.179	0.179	0.477	0	0	1	0.375262
splicing	chm13	hg38	blood	91.927	0.733	5.439	5.994	7.341	48	55	117	0.740907
splicing	chm13	hg38	fibroblast	95.28	0.118	2.596	2.832	4.602	3	3	6	0.564103
splicing	hg38	hg19	blood	95.699	1.904	1.523	1.787	2.397	10	12	32	0.635378
splicing	hg38	hg19	fibroblast	98.039	1.01	0.416	0.594	0.951	0	1	2	0.437434
expression	hg19	hg38	blood	97.389	1.086	0.265	0.465	1.525	1	2	47	0.17377
expression	hg38	hg19	blood	97.46	1.2	0.302	0.446	1.339	2	4	29	0.225541
expression	hg19	hg38	fibroblast	97.437	1.061	0.044	0.221	1.502	0	0	5	0.0292943
expression	hg38	hg19	fibroblast	97.739	0.665	0.222	0.31	1.596	2	2	3	0.139098
expression	hg38	chm13	blood	85.771	2.944	1.52	2.362	11.285	65	91	462	0.134692
expression	chm13	hg38	blood	88.733	2.885	1.644	2.931	8.382	44	87	289	0.196135
expression	hg38	chm13	fibroblast	81.383	2.837	1.418	2.216	15.78	6	9	65	0.0898606
expression	chm13	hg38	fibroblast	87.679	4.155	1.146	2.722	8.166	4	9	27	0.140338
expression	hg19	chm13	blood	84.897	3.462	1.631	2.515	11.641	68	94	489	0.140108
expression	chm13	hg19	blood	87.827	3.486	1.783	3.138	8.687	46	91	303	0.205249
expression	hg19	chm13	fibroblast	80.451	3.406	1.504	2.433	16.143	5	8	68	0.0931673
expression	chm13	hg19	fibroblast	86.867	4.728	1.194	2.531	8.405	4	9	27	0.142058

### Sheet: S8-Annotation-specific outliers
Table S8: Annotation-specific outliers (refers to unique genes)
Expression	hg19:hg38		hg38:chm13
	hg19-specific	hg38-specific	hg38-specific	chm13-specific
Number outliers (all)	101	77	43	180
Number outliers (case)	100	77	43	175
Number outliers (case, in issue/blacklist gene)	97	54	25	132
Number outliers (case, NOT in issue/blacklist gene)	3	23	18	43
Number outliers (control)	47	23	13	90
Number outliers (control, in issue/blacklist gene)	46	17	9	68
Number outliers (control, NOT in issue/blacklist gene)	1	6	4	22
Splicing	hg19:hg38		hg38:chm13
	hg19-specific	hg38-specific	hg38-specific	chm13-specific
Number outliers (all)	356	253	40	133
Number outliers (case)	346	245	39	120
Number outliers (case, in issue/blacklist gene)	189	116	36	81
Number outliers (case, NOT in issue/blacklist gene)	157	129	3	39
Number outliers (control)	42	65	14	55
Number outliers (control, in issue/blacklist gene)	34	53	14	34
Number outliers (control, NOT in issue/blacklist gene)	8	12	0	21
